# Quantifying changes in the IFR and IHR over 23 months of the SARS-CoV-2 pandemic in England

**DOI:** 10.1101/2022.10.12.22281016

**Authors:** Oliver Eales, David Haw, Haowei Wang, Christina Atchison, Deborah Ashby, Graham Cooke, Wendy Barclay, Helen Ward, Ara Darzi, Christl A. Donnelly, Marc Chadeau-Hyam, Paul Elliott, Steven Riley

## Abstract

**Background:** The relationship between prevalence of infection and severe outcomes such as hospitalisation and death changed over the course of the COVID-19 pandemic. The REal-time Assessment of Community Transmission-1 (REACT-1) study estimated swab positivity in England approximately monthly from May 2020 to 31 March 2022. This period covers widespread circulation of the original strain, the emergence of the Alpha, Delta and Omicron variants and the rollout of England’s mass vaccination campaign.

**Methods:** Here, we explore this changing relationship between prevalence of swab positivity and the infection fatality rate (IFR) and infection hospitalisation rate (IHR) over 23 months of the pandemic in England, using publicly available data for the daily number of deaths and hospitalisations, REACT-1 swab positivity data, time-delay models and Bayesian P-spline models. We analyse data for all age groups together, as well as in two sub-groups: those aged 65 and over and those aged 64 and under.

**Results:** During 2020, we estimated the IFR to be 0.67% and the IHR to be 2.6%. By late-2021/early-2022 the IFR and IHR had both decreased to 0.097% and 0.76% respectively. Continuous estimates of the IFR and IHR of the virus were observed to increase during the periods of Alpha and Delta’s emergence. During periods of vaccination rollout, and the emergence of the Omicron variant, the IFR and IHR of the virus decreased. During 2020, we estimated a time-lag of 19 days between hospitalisation and swab positivity, and 26 days between deaths and swab positivity. By late-2021/early-2022 these time-lags had decreased to 7 days for hospitalisations, and 18 days for deaths.

**Conclusion:** Even though many populations have high levels of immunity to SARS-CoV-2 from vaccination and natural infection, waning of immunity and variant emergence will continue to be an upwards pressure on IHR and IFR. As investments in community surveillance are scaled back, alternative methods should be developed to accurately track the ever changing relationship between infection, hospitalisation and death.
