## Supplementary Tables for "Quantifying changes in the IFR and IHR over 23 months of the SARS-CoV-2 pandemic in England"

### Sheet: SupplementaryTable1_final
	Data		Age		Round		Time lag							IFR
	Deaths		All		1-19		26	(	26	,	26	)		0.291155	(	0.287825	,	0.294672	)
					2021-07-01		26	(	25	,	27	)		0.674693	(	0.651522	,	0.696835	)
					8-13		40	(	40	,	40	)		0.321072	(	0.311992	,	0.330771	)
					14-19		18	(	18	,	18	)		0.0972616	(	0.0958128	,	0.0986994	)
			64 and under		1-19		26	(	26	,	26	)		0.0351819	(	0.0347173	,	0.0356243	)
					2021-07-01		24	(	23	,	24	)		0.0592152	(	0.0570254	,	0.0612724	)
					8-13		35	(	34	,	36	)		0.0617369	(	0.0586622	,	0.0649886	)
					14-19		16	(	16	,	17	)		0.0135043	(	0.0132941	,	0.0137365	)
			65 and over		1-19		25	(	25	,	26	)		2.20764	(	2.13773	,	2.27885	)
					2021-07-01		24	(	21	,	26	)		5.38156	(	4.93508	,	5.89426	)
					8-13		40	(	37	,	40	)		3.00635	(	2.70394	,	3.45571	)
					14-19		19	(	18	,	20	)		0.70534	(	0.67967	,	0.732703	)
														IHR
	Hospitalisations		All		1-19		17	(	17	,	17	)		1.4542	(	1.43667	,	1.47128	)
					2021-07-01		19	(	18	,	20	)		2.63368	(	2.54652	,	2.72233	)
					8-13		24	(	22	,	26	)		2.2855	(	2.14598	,	2.4518	)
					14-19		7	(	7	,	8	)		0.757046	(	0.745864	,	0.768183	)
			64 and under		1-19		16	(	16	,	16	)		0.660923	(	0.652628	,	0.66955	)
					2021-07-01		17	(	16	,	18	)		0.96232	(	0.926651	,	0.998784	)
					8-13		14	(	12	,	15	)		1.50127	(	1.4323	,	1.57226	)
					14-19		6	(	5	,	6	)		0.360943	(	0.355059	,	0.366606	)
			65 and over		1-19		16	(	16	,	17	)		7.28731	(	7.06434	,	7.52121	)
					2021-07-01		18	(	14	,	21	)		15.35	(	13.9377	,	16.9344	)
					8-13		30	(	26	,	33	)		10.3617	(	9.07746	,	12.0699	)
					14-19		9	(	8	,	11	)		3.55654	(	3.42539	,	3.69705	)

### Sheet: SupplementaryTable2_final
							Correlation (P-value)
	Data		Age		Time lag		Rounds 1-7					Rounds 8-13					Rounds 14-19
	Deaths		All		26 (fit to rounds 1-7)		0.984813	(	<0.001	)		0.984118	(	<0.001	)		0.731601	(	<0.001	)
					18 (fit to rounds 8-13)		0.952993	(	<0.001	)		0.965439	(	<0.001	)		0.894731	(	<0.001	)
			64 and under		24 (fit to rounds 1-7)		0.985549	(	<0.001	)		0.966663	(	<0.001	)		-0.05913	(	0.398532	)
					16 (fit to rounds 8-13)		0.946435	(	<0.001	)		0.962001	(	<0.001	)		0.16934	(	0.0149621	)
			65 and over		24 (fit to rounds 1-7)		0.95272	(	<0.001	)		0.995088	(	<0.001	)		0.776622	(	<0.001	)
					19 (fit to rounds 8-13)		0.937734	(	<0.001	)		0.987451	(	<0.001	)		0.870031	(	<0.001	)
	Hospitalisations		All		19 (fit to rounds 1-7)		0.978033	(	<0.001	)		0.982492	(	<0.001	)		0.757056	(	<0.001	)
					7 (fit to rounds 8-13)		0.902713	(	<0.001	)		0.970614	(	<0.001	)		0.955373	(	<0.001	)
			64 and under		17 (fit to rounds 1-7)		0.98627	(	<0.001	)		0.965291	(	<0.001	)		0.595924	(	<0.001	)
					6 (fit to rounds 8-13)		0.926919	(	<0.001	)		0.980607	(	<0.001	)		0.84922	(	<0.001	)
			65 and over		18 (fit to rounds 1-7)		0.946197	(	<0.001	)		0.992983	(	<0.001	)		0.830466	(	<0.001	)
					9 (fit to rounds 8-13)		0.897733	(	<0.001	)		0.96665	(	<0.001	)		0.958513	(	<0.001	)

### Sheet: SupplementaryTable3_final
					Proportion variants				Proportion vaccinated*				Deaths														Hospitalisations
	Age groups		Dates		Alpha	Delta	Omicron		1 dose	2 doses	3 doses		IFR							Proportion of baseline							IHR							Proportion of baseline
	All		2020-05-01 to 2020-11-07		0.003684	0	0		0	0	0		0.520981	(	0.464896	,	0.580849	)		Baseline							2.73947	(	2.46994	,	3.03877	)		Baseline
			2020-11-08 to 2020-12-05		0.14551	0	0		0	0	2.4e-06		0.875985	(	0.741883	,	0.941129	)		1.68195	(	1.38744	,	1.92531	)		3.02024	(	2.52878	,	3.27157	)		1.10416	(	0.901566	,	1.25018	)
			2021-01-03 to 2021-01-30		0.858548	0	0		0.066773	0.006595	2.4e-06		0.679615	(	0.618895	,	0.778845	)		1.30865	(	1.11052	,	1.55525	)		2.6873	(	2.44242	,	3.06849	)		0.985625	(	0.840126	,	1.15622	)
			2021-01-31 to 2021-02-27		0.968017	0	0		0.217977	0.008792	5.16e-06		0.361087	(	0.324876	,	0.398215	)		0.691184	(	0.602265	,	0.804593	)		2.20038	(	1.97169	,	2.43715	)		0.801211	(	0.695421	,	0.930066	)
			2021-02-28 to 2021-03-27		0.986528	1.97e-05	0		0.36653	0.022255	1.1e-05		0.183928	(	0.154541	,	0.225469	)		0.351623	(	0.288669	,	0.44306	)		1.66936	(	1.39588	,	2.13152	)		0.605991	(	0.494836	,	0.785745	)
			2021-03-28 to 2021-04-24		0.96251	0.014126	0		0.472644	0.110184	2.86e-05		0.13105	(	0.0918091	,	0.175799	)		0.25241	(	0.173946	,	0.338967	)		1.38567	(	0.976487	,	1.83308	)		0.506087	(	0.349715	,	0.677302	)
			2021-04-25 to 2021-05-22		0.584503	0.392429	0		0.519596	0.260278	5.54e-05		0.171319	(	0.102283	,	0.258019	)		0.328782	(	0.195888	,	0.490726	)		1.90017	(	1.21788	,	2.80705	)		0.696223	(	0.436036	,	1.02581	)
			2021-05-23 to 2021-06-19		0.075603	0.921515	0		0.592778	0.408935	9.27e-05		0.209277	(	0.159419	,	0.255088	)		0.402741	(	0.302718	,	0.502326	)		2.294	(	1.73743	,	2.81198	)		0.838641	(	0.619851	,	1.04933	)
			2021-06-20 to 2021-07-17		0.00441	0.992792	1.64e-05		0.664241	0.495954	0.000148		0.222041	(	0.199279	,	0.27347	)		0.426325	(	0.368459	,	0.534664	)		2.28326	(	2.03651	,	2.78983	)		0.836106	(	0.71941	,	1.02678	)
	64 and under		2020-05-01 to 2020-11-07		0.003684	0	0		0	0	0		0.230424	(	0.207806	,	0.263117	)		Baseline							1.16776	(	1.06879	,	1.28518	)		Baseline
			2020-11-08 to 2020-12-05		0.14551	0	0		0	0	0		0.33743	(	0.305134	,	0.364814	)		1.45521	(	1.25467	,	1.66282	)		1.0638	(	0.977018	,	1.15341	)		0.910717	(	0.804137	,	1.0223	)
			2021-01-03 to 2021-01-30		0.858548	0	0		0.0322	0.001981	2.46e-06		0.451502	(	0.410658	,	0.493331	)		1.95213	(	1.65989	,	2.25314	)		1.31239	(	1.19354	,	1.43612	)		1.12393	(	0.980574	,	1.27248	)
			2021-01-31 to 2021-02-27		0.968017	0	0		0.096218	0.003237	4.19e-06		0.333481	(	0.286155	,	0.378882	)		1.43541	(	1.17364	,	1.73059	)		1.25288	(	1.12534	,	1.39052	)		1.07374	(	0.928604	,	1.22245	)
			2021-02-28 to 2021-03-27		0.986528	1.97e-05	0		0.230971	0.012204	8.87e-06		0.150991	(	0.119348	,	0.18531	)		0.649278	(	0.514083	,	0.802461	)		0.988852	(	0.828029	,	1.1605	)		0.846988	(	0.691016	,	1.01467	)
			2021-03-28 to 2021-04-24		0.96251	0.014126	0		0.355996	0.052569	2.2e-05		0.110921	(	0.0749979	,	0.173985	)		0.484996	(	0.328374	,	0.712255	)		0.846013	(	0.620322	,	1.1149	)		0.723699	(	0.519405	,	0.972129	)
			2021-04-25 to 2021-05-22		0.584503	0.392429	0		0.412658	0.130275	3.98e-05		0.1996	(	0.146899	,	0.272906	)		0.86547	(	0.623783	,	1.17242	)		1.39449	(	1.0427	,	1.87802	)		1.19503	(	0.868621	,	1.6398	)
			2021-05-23 to 2021-06-19		0.075603	0.921515	0		0.501621	0.282825	7.18e-05		0.242092	(	0.187943	,	0.299129	)		1.04264	(	0.816294	,	1.30737	)		1.61422	(	1.30744	,	1.96963	)		1.38209	(	1.10201	,	1.71419	)
			2021-06-20 to 2021-07-17		0.00441	0.992792	1.64e-05		0.588753	0.386203	0.00012		0.224573	(	0.197775	,	0.262399	)		0.977496	(	0.795144	,	1.15339	)		1.54011	(	1.37615	,	1.75599	)		1.3192	(	1.13826	,	1.54621	)
	65 and over		2020-05-01 to 2020-11-07		0.003684	0	0		0	0	0		0.912428	(	0.762841	,	1.11633	)		Baseline							14.6516	(	12.2603	,	17.8738	)		Baseline
			2020-11-08 to 2020-12-05		0.14551	0	0		0	0	0		1.83094	(	1.53942	,	2.15678	)		2.0037	(	1.52571	,	2.5673	)		20.5011	(	17.2311	,	24.2254	)		1.3968	(	1.06985	,	1.7914	)
			2021-01-03 to 2021-01-30		0.858548	0	0		0.220155	0.027066	2.12e-06		1.44049	(	1.21231	,	1.71082	)		1.57101	(	1.21045	,	2.04972	)		16.0886	(	13.535	,	19.0833	)		1.09328	(	0.844614	,	1.41907	)
			2021-01-31 to 2021-02-27		0.968017	0	0		0.758151	0.033435	9.44e-06		0.845106	(	0.675556	,	1.13668	)		0.926205	(	0.678944	,	1.32568	)		13.3877	(	10.6704	,	18.0324	)		0.913061	(	0.670145	,	1.31196	)
			2021-02-28 to 2021-03-27		0.986528	1.97e-05	0		0.967921	0.066845	2.07e-05		0.435366	(	0.318639	,	0.609273	)		0.4762	(	0.328933	,	0.696101	)		9.50829	(	6.99806	,	13.1576	)		0.647788	(	0.449123	,	0.935797	)
			2021-03-28 to 2021-04-24		0.96251	0.014126	0		0.990142	0.365786	5.78e-05		0.260673	(	0.169992	,	0.435521	)		0.284546	(	0.181533	,	0.488365	)		6.23864	(	4.11412	,	10.573	)		0.424922	(	0.271374	,	0.738578	)
			2021-04-25 to 2021-05-22		0.584503	0.392429	0		0.994018	0.837024	0.000125		0.258848	(	0.164086	,	0.410514	)		0.283269	(	0.169161	,	0.468201	)		5.52873	(	3.46281	,	8.87212	)		0.376941	(	0.223479	,	0.627653	)
			2021-05-23 to 2021-06-19		0.075603	0.921515	0		0.997186	0.968408	0.000185		0.370676	(	0.243762	,	0.561782	)		0.403587	(	0.259763	,	0.63479	)		7.37593	(	4.86396	,	11.194	)		0.500417	(	0.321608	,	0.790483	)
			2021-06-20 to 2021-07-17		0.00441	0.992792	1.64e-05		0.999136	0.982854	0.000271		0.574667	(	0.42664	,	0.919739	)		0.628243	(	0.437801	,	1.05895	)		11.0951	(	8.31076	,	17.3604	)		0.756357	(	0.530047	,	1.24244	)
	*Estimates of the proportion vaccinated rely on estimates of the population that are not up to date due to lack of availability. Proportion vaccinated is informative in how it increases over time but estimates are likely slightly higher than their true value (and can exceed 1.00)

### Sheet: SupplementaryTable4_final
					Proportion variants				Proportion vaccinated*				Deaths														Hospitalisations
	Age groups		Dates		Alpha	Delta	Omicron		1 dose	2 doses	3 doses		IFR							Proportion of baseline							IHR							Proportion of baseline
	All		2021-09-04 to 2021-10-16		5.59e-06	0.997503	5.59e-06		0.718693	0.658741	0.017167		0.192079	(	0.167703	,	0.218424	)		Baseline							1.21804	(	1.06329	,	1.38663	)		Baseline
			2021-10-17 to 2021-11-13		0	0.999705	4.45e-05		0.73765	0.675793	0.124091		0.149819	(	0.135773	,	0.167006	)		0.776265	(	0.667611	,	0.950031	)		1.03924	(	0.94354	,	1.14442	)		0.850586	(	0.732444	,	1.01502	)
			2021-11-14 to 2021-12-11		0	0.966813	0.032702		0.750896	0.685673	0.263837		0.151367	(	0.136392	,	0.164518	)		0.785875	(	0.663953	,	0.934125	)		1.02612	(	0.919186	,	1.12171	)		0.839698	(	0.708468	,	0.997552	)
			2021-12-12 to 2022-01-08		0	0.159043	0.838405		0.761216	0.699645	0.465649		0.118342	(	0.094939	,	0.148823	)		0.616424	(	0.476893	,	0.830829	)		0.917294	(	0.73455	,	1.15518	)		0.753956	(	0.582866	,	1.01124	)
			2022-01-09 to 2022-02-05		0	0.002887	0.993045		0.769869	0.712691	0.544517		0.0806053	(	0.0701757	,	0.0889224	)		0.417499	(	0.340934	,	0.503028	)		0.660072	(	0.569568	,	0.733422	)		0.538184	(	0.437825	,	0.653218	)
			2022-02-06 to 2022-03-05		0	0.000229	0.994798		0.774906	0.723387	0.559649		0.0863675	(	0.0782384	,	0.0907915	)		0.44643	(	0.390082	,	0.517425	)		0.724408	(	0.660127	,	0.766425	)		0.591532	(	0.513329	,	0.689024	)
			2022-03-06 to 2022-04-02		0	0.000106	0.992227		0.777545	0.730012	0.567714		0.0690144	(	0.0656743	,	0.0718347	)		0.359025	(	0.312482	,	0.41692	)		0.616053	(	0.58128	,	0.645727	)		0.504772	(	0.439537	,	0.586504	)
	64 and under		2021-09-04 to 2021-10-16		5.59e-06	0.997503	5.59e-06		0.654886	0.583971	0.007644		0.133992	(	0.117756	,	0.152031	)		1		1		1			0.626759	(	0.553011	,	0.706424	)		1		1		1
			2021-10-17 to 2021-11-13		0	0.999705	4.45e-05		0.67789	0.604238	0.048515		0.124502	(	0.11227	,	0.137708	)		0.926849	(	0.795287	,	1.09695	)		0.516989	(	0.469751	,	0.576845	)		0.825033	(	0.71744	,	0.965863	)
			2021-11-14 to 2021-12-11		0	0.966813	0.032702		0.693865	0.615953	0.139219		0.14107	(	0.126814	,	0.157594	)		1.05012	(	0.889986	,	1.26107	)		0.574224	(	0.519378	,	0.633616	)		0.916566	(	0.784669	,	1.07207	)
			2021-12-12 to 2022-01-08		0	0.159043	0.838405		0.706143	0.632693	0.360029		0.0745665	(	0.0596798	,	0.0891104	)		0.558757	(	0.423361	,	0.689864	)		0.489903	(	0.392508	,	0.570508	)		0.782959	(	0.604175	,	0.936294	)
			2022-01-09 to 2022-02-05		0	0.002887	0.993045		0.716546	0.648487	0.452488		0.0435653	(	0.0384999	,	0.0485423	)		0.327755	(	0.268223	,	0.377554	)		0.32658	(	0.287438	,	0.362204	)		0.523861	(	0.433865	,	0.604143	)
			2022-02-06 to 2022-03-05		0	0.000229	0.994798		0.722642	0.661487	0.470195		0.0381459	(	0.0354362	,	0.0416962	)		0.285145	(	0.24517	,	0.335766	)		0.303553	(	0.279851	,	0.322963	)		0.483966	(	0.419644	,	0.556676	)
			2022-03-06 to 2022-04-02		0	0.000106	0.992227		0.725835	0.669529	0.479639		0.0275947	(	0.0265661	,	0.0286012	)		0.205958	(	0.18054	,	0.236013	)		0.252389	(	0.240256	,	0.264677	)		0.402455	(	0.354579	,	0.460963	)
	65 and over		2021-09-04 to 2021-10-16		5.59e-06	0.997503	5.59e-06		1.00176	0.990446	0.059415		0.446348	(	0.364162	,	0.563076	)		1		1		1			7.7681	(	6.34125	,	9.78801	)		1		1		1
			2021-10-17 to 2021-11-13		0	0.999705	4.45e-05		1.00277	0.993241	0.459377		0.346576	(	0.288777	,	0.439204	)		0.777422	(	0.592657	,	1.05154	)		6.40417	(	5.29701	,	8.14928	)		0.825062	(	0.626695	,	1.12472	)
			2021-11-14 to 2021-12-11		0	0.966813	0.032702		1.0039	0.994981	0.816695		0.460251	(	0.342296	,	0.581723	)		1.02736	(	0.719221	,	1.41299	)		7.63961	(	5.73163	,	9.67354	)		0.981098	(	0.688292	,	1.34793	)
			2021-12-12 to 2022-01-08		0	0.159043	0.838405		1.00554	0.996671	0.934226		0.287217	(	0.221134	,	0.396689	)		0.643594	(	0.456715	,	0.919353	)		5.8189	(	4.47807	,	8.06493	)		0.749049	(	0.530347	,	1.07929	)
			2022-01-09 to 2022-02-05		0	0.002887	0.993045		1.00643	0.997529	0.952797		0.147142	(	0.123098	,	0.173443	)		0.329191	(	0.244811	,	0.430487	)		3.35138	(	2.78361	,	3.96042	)		0.430777	(	0.318034	,	0.566276	)
			2022-02-06 to 2022-03-05		0	0.000229	0.994798		1.00677	0.998002	0.956505		0.139511	(	0.122379	,	0.15557	)		0.311424	(	0.239345	,	0.396205	)		3.63851	(	3.17699	,	4.04587	)		0.466475	(	0.358592	,	0.59302	)
			2022-03-06 to 2022-04-02		0	0.000106	0.992227		1.00695	0.99834	0.958446		0.0901279	(	0.0828505	,	0.0977593	)		0.201564	(	0.157399	,	0.252966	)		2.53731	(	2.32795	,	2.75872	)		0.326053	(	0.254734	,	0.409773	)
	*Estimates of the proportion vaccinated rely on estimates of the population that are not up to date due to lack of availability. Proportion vaccinated is informative in how it increases over time but estimates are likely slightly higher than their true value (and can exceed 1.00)
